# Epigenomic Aberrations of Histone Methylation in Prefrontal Cortex of Humans with Mild Cognitive Impairment and Alzheimer’s Disease

**DOI:** 10.1101/2025.07.17.25331659

**Authors:** Prachetas Jai Patel, Zhen Yan

**Affiliations:** Department of Physiology and Biophysics, State University of New York (SUNY) at Buffalo, School of Medicine and Biomedical Sciences, 955 Main Street, Buffalo, NY, 14203; VA Western New York Healthcare System, 3495 Bailey Avenue, Research Building 20, Buffalo, NY 14215

## Abstract

Epigenetic mechanisms, particularly histone modifications at gene promoters, are crucial for controlling gene transcription. During the progression of neurodegenerative disorders, epigenomic aberrations may contribute to gene dysregulation, leading to manifestation of symptoms. To test this, we employed a multifaceted approach to investigate how the two key histone methylation marks, H3K4me3 (linked to gene activation) and H3K27me3 (linked to gene suppression), are altered in postmortem prefrontal cortex of humans with Mild Cognitive Impairment (MCI) or Alzheimer’s Disease (AD). Compared to controls, MCI and AD exhibited pronounced losses of permissive H3K4me3 peaks at promoters of genes enriched in synaptic plasticity and neurotransmission, and significant gains of H3K4me3 peaks at promoters of genes enriched in transcriptional regulation. AD displayed more substantial H3K4me3 losses on synaptic genes than MCI. Conversely, significant gains of repressive H3K27me3 peaks were observed at synaptic gene promoters in both disease groups, with MCI exhibiting more pronounced H3K27me3 gains on synaptic genes than AD. Weighted Gene Correlation Network Analysis (WGCNA) revealed multiple modules characterizing distinct patterns of gains and losses of H3K4me3 and H3K27me3 during the transition from MCI to AD. Integrative analysis of epigenomic and transcriptomic data indicated that these histone mark alterations were well correlated with the downregulation of synaptic genes and upregulation of transcriptional regulators in AD. This comprehensive profiling uncovers a stage-dependent reorganization of histone modifications at critical gene loci, implicating these events in the molecular cascade of AD pathogenesis. Targeting dysregulated chromatin states may offer novel therapeutic avenues for early intervention of AD.
