## Supplementary material for "Epigenomic Aberrations of Histone Methylation in Prefrontal Cortex of Humans with Mild Cognitive Impairment and Alzheimer’s Disease": Sup. Tables

### Sheet: 1-H3K4me3 DBGs
Table 1 All H3K4me3 Differentially bound genes in MCI and AD
Genes with H3K4me3 gains in MCI (ranked by FC)	Genes with H3K4me3 losses in MCI (ranked by FC)	Genes with H3K4me3 gains in AD (ranked by FC)	Genes with H3K4me3 losses in AD (ranked by FC)
FNBP1	HLA-DRB1	GMCL2	RBFOX1
DICER1	HLA-DRB5	POLR2J	B3GALNT2
TAAR6	HLA-DQB1	SLC18A3	RBFOX2
RFX4	SLC13A4	SYT7	RPL24
C12ORF76	GREB1	TP53TG3D	TRIP4
ISL2	ZNF469	PLXNB2	MRTFB
DKK3	OSR1	CCDC144A	MRTFA
EML6	COL6A3	TMEM191B	GTPBP8
CAPN13	AHNAK2	EBF2	BTBD10
VOPP1	COLEC11	FOXA2	ZFYVE26
CD9	UVRAG	NKX2-5	LARP7
ACOT7	PIWIL2	CD9	VCF2
PTF1A	OGN	TBCD	NUP93
MTMR2	BMP5	DLX4	DDX39B
HOATZ	TEDC2	GATA5	PSMC4
PGAP6	SLC22A2	PNMA8A	LAS1L
RAX	MSH4	TTC7A	PSMC2
SPG7	CPZ	ADGRB2	RUFY3
SLAIN1	SULT1C2	CCZ1	TMEM126B
ADCY7	EGFLAM	B4GALNT1	UQCRC2
BBX	CYP4F2	SLC41A3	TEK
MXI1	TDRD1	COMMD5	SPARCL1
FAM120B	TANK	TRPM2	HNRNPC
MVB12B	COMT	HOXB13	FILIP1
AKT2	GNAL	SKOR1	CDK14
NKX2-5	NELL2	RAC2	TARS2
NKX2-4	WFDC10A	SLC12A4	PCDHB9
ST18	F10	TRPM1	NYAP2
SAP30BP	PTMS	PRKCD	SYNPO2
WNT10A	MXRA8	POU4F1	GPATCH2
ABCA6	CACNA1A	RASAL3	IPP
CLPX	PLEKHG1	TOLLIP	ABAT
XKR3	SVIL	SOX6	PSMD8
STRN	EBI3	TMEM184B	FAM156A
EZH2	RSAD1	NR6A1	FLRT3
TRIO	TLN2	RYR3	CLP1
GATA3	HLA-C	TPH1	TYW1
MYSM1	CDH5	SLC52A3	ANKS1B
TRIOBP	ALX3	NACAD	RPL18
MYLK	TAGLN	PRDM6	GPR158
RBPJ	TMEM108	CAMK2B	SDS
RNF217	FSTL3	PTF1A	ABCA1
GJA3	VCAM1	GATA3	HLA-DRB5
EPB41L3	TNNT1	CAMTA1	CYP4F2
CDK5RAP2	NHS	ADIRF	ABCA8
PIP5K1C	FRMD4A	PDX1	KLF17
PRKACB	RFPL3	ALDH3B1	HDHD2
RTTN	OMD	CAPN7	PBX1
MNX1	EYA1	ARRB2	COPZ1
PCDHA8	LYVE1	CDK7	H2AC20
RHBDL2	HPCAL1	CLCNKA	SASS6
ZNF366	PADI4	DNMT3B	NOSTRIN
NKX3-2	IFITM2	AKT2	HAMP
TMC2	PLEKHF1	VENTX	TLR10
TMC1	FAS	SORCS2	ACSBG1
CHKA	GSTT2B	SLC8A2	PKIG
TCF12	FOXR1	SEMA4D	DZIP3
FN1	USP13	TRPV3	XKR7
PTCH1	FOXL1	C14orf39	HLA-DRB1
PAX1	COL4A1	IGF2	LYPLAL1
ELAPOR2	LY6D	TTC6	SCOC
LRPPRC	NXN	TMCC2	CTBP2
TTLL7	SPMAP1	MCOLN3	CFH
GPRC5C	PNMA6F	NXPE3	ITSN1
ZEB2	SCARA5	SH3GL1	CEP85L
TTLL5	ISLR	ACOXL	NAPEPLD
RAPGEF2	CAMTA1	ARSG	PRKDC
MYZAP	MUSTN1	MYH9	PLA2G5
HOXD9	TM4SF1	MKNK2	BAZ2B
BTG4	KCNK2	PMFBP1	PLA2G6
HRK	SLC6A13	PRR35	SOX21
TPH1	PRKACA	NKX3-2	SAMSN1
YTHDC1	MMP19	NR5A1	ARPP19
PRDM14	HDAC6	GRHL2	SLC30A10
LITAF	FBXL22	HEXD	H2AC18
C12ORF42	MRC1	FAM167B	AAAS
TMEM165	GRIP2	PITX2	C3
UGT8	SLC16A3	PDE2A	FAM110B
EPCAM	PDE1A	SCAMP4	EPB41L2
TIMP2	DMPK	PPP2R3B	PCDHA5
ATXN1	PDIA6	FOXB2	PRKACB
SNX25	FMNL1	EVI5L	RTTN
UBE4B	GLB1L	DLC1	ZNF366
ADAM10	AURKC	IRX6	GABRA3
TTC7A	TNS1	SLC27A1	ZNF362
CIT	GPR4	MGLL	BBOX1
ASPRV1	NUP210L	CHRNA4	SEC16B
SULF2	IFITM1	ADAMTSL3	CP
RNF125	MLLT1	BARX1	TIMM21
NFIB	RHBDF2	HOXA10	MYBPC1
MAP1B	CROCC	CDC42BPB	MRPL22
CLDND1	ITGA10	TNFSF11	POU6F2
XXYLT1	SST	ZGLP1	VWA5A
HTT	CPAMD8	ARHGEF4	FXYD1
TCF24	MIER2	IRX1	CENPI
TMEM52	TACC1	VSIR	C4ORF3
ADAM22	PLEKHA6	CLEC4G	TRMO
VSIR	NHSL1	DICER1	RAPGEF2
HOXD11	C1orf54	MIPEP	HLA-DQB1
WRN	NOTCH2	RASSF6	ETFBKMT
ADAMTSL3	ATP1A2	PTPRF	ADGRL2
CHN2	CD248	ARHGAP45	PLEKHM3
H3C11	COL3A1	JARID2	MITD1
NKX1-1	PRKDC	TTLL8	GAS7
CSMD1	WTIP	GALNT9	LIMS1
TLE4	CCN4	LGMN	GPR19
TLE2	NHERF2	NCAN	ADGRL3
PLXNC1	CXCL8	IQSEC1	ADGRL4
STX8	VWF	FCHO1	ZNF112
SEMA4D	RNF103-CHMP3	P2RY11	DENND1B
FBXO15	ZNF366	DDX31	GPR22
FAM118A	ARX	KAZN	CHM
MITF	P2RY14	DTNB	TRIM2
VRK2	TMOD1	CHAT	RASAL2
CORO2B	NAALADL1	NAV2	SHF
NCCRP1	LIMS1	SPECC1	DLGAP1
RAB30	SLCO1C1	TTYH1	ZNF469
FAM227B	CHGA	RUNX3	PACSIN1
FOXP2	HTR1A	STX4	HLA-DQA1
FOXP1	SEC14L5	LMTK3	DLGAP5
OR2T4	ZNF721	TLN2	P2RY13
RAB31	HLA-B	TSPAN32	CDKL4
ADM2	TUBGCP4	NPW	MBNL2
OCM	DGKQ	ESPN	MEF2C
PLXNB2	CACNG3	ILDR1	ZNF461
KANK1	TRIM61	ESRP1	GSTO2
COL16A1	DNAH5	MDGA1	SLF1
AHR	PDCD1LG2	HMX3	SLC39A12
NPAS2	NBL1	YPEL2	ADAT2
ZBTB20	AOC3	TBX5	UBE4A
CDH8	CHN1	TIMP2	ELP4
ABLIM2	CRYGN	ADGRG5	NOC3L
PITX2	GGACT	FBRS	GPR4
STOX2	CCM2L	COL6A6	TTC7B
SEMA6A	SYBU	MICAL3	GTF2H4
LVRN	SYT15B	NPY	ELP6
FRMD1	FOXD1	FAM53A	FARP1
SLCO1A2	SIDT1	SDR42E2	WDR12
NACAD	SRL	CARD11	FAM200C
GRAPL	SLC15A3	TSPAN15	FAM200B
CPB1	FBXO39	PIK3CD	DHRS9
MINDY1	SASH1	MOV10L1	APEX2
LRRC51	SSC5D	DUOXA2	SCRG1
ARHGAP5	C16orf89	OLIG3	UBE2V1
SALL4	CLEC3B	TRPM5	RLIM
CLEC5A	AXIN1	ADCY7	RGR
CLCA2	VIT	RFX2	ZNF577
SLC38A9	APC2	NR4A1	FRYL
CLCA4	SHROOM2	SP9	SMG5
SLC37A3	SDS	PLEC	MYT1L
PPP1R12B	ACTA2	PHC2	SETD9
COA1	MAPK6	SAXO5	GLI3
DDHD1	NR2F2	SCARF1	PPP1R2
NPC1	HOMER2	MTRFR	ING3
PCCB	RANBP3L	SYT15	PSMB6
EFHC2	KLHL38	PAX8	ADAM28
MIPEP	ACP7	PDXK	SLC17A6
CPQ	PVR	TBX4	ANKRD55
CRYBG2	R3HDM4	PGBD5	ZNF207
RASGRF1	TXNRD2	PRRT1B	FPGT-TNNI3K
MOBP	GIMAP7	SAP30BP	DMD
DUSP16	HIF3A	HOXB9	BRD8
PPP6R2	COX4I2	GRIN1	ZSWIM6
FCHO1	GJA5	PAX5	SRSF11
DRD4	ATP8A2	HOXD3	ZIK1
MDN1	IFITM3	SKOR2	DEDD
CEP170	KIAA1217	TLE4	CSGALNACT1
MAGI2	NOSTRIN	GRIP2	FBXW7
CR1	ARSG	CYP27B1	PPIL3
SKOR2	RARA	CRYBG2	RPS9
CR2	ICAM2	LILRB3	BTBD8
NTRK1	HRH1	KIF5C	GPR52
RALGAPA1	OR14I1	SLC15A1	MYT1
ASCC1	C16orf95	DKK3	SLC9B1
RPH3AL	MAPK10	MAFA	DISP1
NSMCE1	TCEA2	RHBDF2	FOXP1
C1ORF141	JAZF1	RASA4	MORF4L2
TBX5	TNFRSF6B	PRDM14	COPS4
GABRG3	DVL1	EXOC3L4	ITGA10
ATOX1	TBX15	MYMK	METTL21EP
NFASC	LIMS2	LARP1	CNOT8
HAND1	CTXN3	RNF125	MSH4
OCIAD2	PDE7B	ELMO3	ZC3HC1
NCKAP5	CASP12	DLGAP2	SRSF3
ETFA	RND3	ABLIM1	ANKRD22
PRR5L	CCDC12	C1orf127	TUBGCP4
CHADL	NMRK2	MTUS1	PTPN3
LRRC8D	CASQ2	PACS2	SNRPC
FBXO7	ABO	IL11	CHRM3
SH3D19	TP53I11	BHLHE23	KCNG4
STK32C	GNA15	HOXD9	PHLDB2
UGGT1	ITGAE	MAPK15	SLA
ACSL1	SMPDL3B	PYCR1	CTNND2
FBXO2	SYT17	GPR78	ZBTB22
CRADD	MPZL2	ATP8B3	ATP10D
EBF2	PCDHB13	TLX3	TSPAN31
ENTPD8	OPRM1	COL16A1	FGD2
EBF3	FBXL16	OTUD7B	CDH9
MFSD12	CAMK2A	STMN1	NPAS3
SMARCA2	AKAP13	PREX1	FGD4
RUNX3	CELF5	MNX1	TCEAL9
MTUS1	CPT1C	KRT7	ABLIM1
FNDC7	FRMPD2	HAND1	CDH5
GAREM2	PDZRN3	RAB5C	ZFP37
TMCC1	PPP1R1B	ITPKA	TCEAL7
SIK3	NR1H3	DMRTA2	DACH2
SUCLG1	UBXN10	RFLNA	CDH2
TMCC2	KIAA0408	ARIH1	ZNF425
TLN2	NET1	ASPG	STOX2
CCDC82	NTM	GRAMD4	SLC15A2
STX1A	MLF1	CHAF1B	OSBPL8
LMF1	VWA3A	LDLRAD4	ADGRV1
PRCP	KIAA1671	RNF213	C11ORF87
RACGAP1	GABRG3	PIAS4	NEK6
ZNF827	FGD5	IFNL4	CYB561A3
NHLH2	COX7A1	NEU4	CYP4F11
MUSK	CRIP3	SOCS6	NSG2
JAZF1	TBX18	NAPA	FOXN3
OR6B3	HYAL1	ARHGAP23	ARL17A
SLC12A8	DPP10	PRR5L	CACNB2
RABGAP1L	ADGRV1	KRT19	MED23
DTNB	TEAD2	DUSP8	IGSF11
PTK2	MAP1S	SLC6A5	LSM8
CCDC88A	C1S	ZNF134	ARMCX3
SPART	GNA14	CSTL1	NACA
PIK3R1	ANKRD55	ZDHHC1	FRMD4A
SPATS2L	GJC3	NRDE2	TBXAS1
IGSF9B	CBLN4	TMPRSS2	MED21
CCSER2	OSCAR	DRD4	ERG
SIM2	ZNF787	LTBP4	SLC25A53
VGLL4	TMPRSS12	MIB2	IL1RAPL1
TP53TG3D	PDLIM4	CRCT1	H4C11
GPM6B	ARHGAP32	TMBIM1	NOP10
SPON2	TRIM38	MITF	RIGI
MTRR	PLEKHH3	MT1H	ZNF410
MACF1	SIAE	ENTPD8	GRIA2
HDAC11	FHL5	SKI	PFKFB3
LDLRAD4	ADAMTS10	GAL	DPP10
LCTL	TIE1	SPEG	CD274
TNS1	KCNT1	AMPH	CALCRL
LGALS3	XKR4	HS3ST6	ANKRD17
INPP5A	PFKL	ZNF185	KCNE3
TRPM1	TRAF7	GPRC5C	TMEM167B
PGBD5	GTF2H1	CYB561	ZC4H2
DMBX1	SERTM1	DUSP9	CREM
KIAA0930	SLC49A3	FRMD1	C1ORF54
DZIP1L	RCSD1	LMO2	RIMS2
TSPAN8	NOS3	FLT3LG	SLCO2B1
GOLGA7	PRELP	CXXC5	GLIPR1
SOX7	TMEM106A	FGF3	ZNF528
SKP2	GJA4	CLIC3	MBP
SOX6	ZFP36L1	ASCL2	TRIM66
APOB	CSPG4	NKX1-1	RPH3A
ITPRID2	PNPLA5	TAMALIN	LRRC4C
GAB2	PHYHD1	GBX2	ZNF883
TFEB	A2ML1	STX1A	SLC14A1
AMPD3	SH3BP4	PODXL	CYB5B
IL18	PTGIS	NCOR2	TASL
SNAP91	FOCAD	MAST1	C1ORF162
PTPRF	EIF2AK1	LMX1A	KCNJ9
NR5A1	KCNC2	HLA-G	LANCL1
ARHGEF4	CLDN5	POU4F2	SMARCE1
SGK2	MYL9	VSX2	HTR1A
TLR5	TMEM200A	PF4V1	GON4L
STK40	PRICKLE2	ATOH1	SP1
HMX3	RSRC1	CIT	SLCO1C1
RAB7B	TNFRSF1A	ITGAM	SMDT1
GGNBP2	CX3CL1	CNGA3	ITGAE
BARHL2	RTN2	PRAC2	CDK5
INTS13	SLC7A4	CCNH	MFAP1
GIPR	CSF2RA	SMAD3	MCM4
PTPRR	NSG2	COL18A1	BCL2
SLC44A1	SH2D6	EVX2	PECAM1
STC2	SOX6	FRMPD3	OGT
PTPRK	FGFRL1	KLK4	TNRC6B
CHRAC1	SLC30A10	RFX4	SOS1
SEC14L1	WNK4	APOB	ZNF630
SEC14L6	CTBP2	CHRNE	DLX1
SOCS6	EYA2	LHX1	ST6GALNAC1
C10ORF90	INPP4B	TRIO	CNTNAP2
FOXB2	PAPOLB	MEIOC	CELF2
ZFR	PLXND1	SERPIND1	NLGN1
C1GALT1	PTPN5	GPX4	TNKS
PROX1	NR4A1	RTN4R	SNAP23
ERBIN	FOXS1	JAZF1	NDUFB5
VAX1	MTMR11	C12orf42	LRRK2
DLC1	BACH1	NDRG1	UBR1
NEDD4	VSIG2	TENM2	ADRA1B
TRIP12	STAT6	ARHGEF10	CDC73
SIPA1	CTNNA2	TBX20	ADAMTS10
ROBO3	R3HDM1	EXOC3	ORC5
RYR3	PLEKHA3	LRRK1	FCGR3A
IL21	GYG2	STOX2	METTL14
TRAF3IP2	MLPH	SLC18A2	ORC4
GREB1L	USP54	SMAD7	DNAJB4
SAMM50	JAK3	GSC2	ZNF626
CTNNA3	SORBS2	SIM1	CNGA4
ENPP6	CXCL6	ARID1B	SMN2
UBE2C	C2orf80	SH3BP4	PHACTR1
WNT5B	PDE4C	TACC2	TPPP
TJAP1	RBM25	EPS8L2	MAGI2
KLHL24	SSTR1	AP3B2	NDUFA9
MID1	CUX2	LMNTD2	OXR1
PCDHA10	OLFM2	TMEM132B	VWF
TANC2	CPLX1	FAM107B	SMIM18
SHQ1	MFAP2	MYF6	DST
TBL1XR1	LCNL1	RAX	ATRX
FAP	CCDC68	CPXM2	ZBTB38
TMEM139	RIMBP2	NPIPB9	ERAP2
CR1L	RAPGEF4	NKX2-1	TIE1
YPEL2	AFAP1L2	IGSF9B	WDR97
ELMO2	H4C9	USH1C	RPRD2
TBC1D23	PARD3	TRAF3IP3	SYT17
ULBP1	RIMS4	DEUP1	BPGM
KLB	SCAP	FLRT1	GABRG2
INPP1	CCDC9	PSORS1C1	NELL2
CHRNA4	FARP1	SLC35D3	EVI2A
HSD17B4	EPB41L2	ICAM1	EVI2B
ARID4A	GPM6A	QDPR	VPS41
ATP1A4	GSTCD	FGF19	ASPH
ZFAND3	PHC2	TMEM275	MGAT4C
UBE3B	CCND2	OTOP3	TXNIP
RRBP1	AXL	INTS11	TRIM38
CELSR2	IQCA1	MAP7D1	CTXN3
ATP2C2	VAV1	KLHL29	PLEKHG1
CLEC18B	SH3KBP1	COA1	BLZF1
NDRG1	KIF1A	DNM1	FRRS1
ARHGAP35	FGF12	CFD	RNF14
COMP	FAM107A	NEK6	TYRP1
RELN	DSP	FAM118A	WIPF2
KIF5C	SLC7A10	DPYSL2	SYNE1
DNAJC22	DCX	ERFL	CROCC
BAALC	SLC17A6	SMG6	FHL5
PPFIA2	BGN	SPG21	PRR5L
RXRG	C1QC	GRIFIN	HSD17B10
MYH10	MOB2	ZMIZ1	PLN
ATOH1	GABRA3	PIP5K1C	MTRF1
USP48	PRMT7	WSCD1	SLITRK1
WSCD1	OLFM1	RCBTB2	PSD3
DENND2A	HACD4	WNT10A	RESP18
KIF25	ENG	PAX3	DHX58
QDPR	CD99	TNS4	RSBN1L
CORO7-PAM16	PTP4A3	PRPH	NHS
TLX3	CALCRL	GREB1	ERC1
TLX2	CFAP44	PAX2	YAF2
COL6A3	ADGRL4	SYT2	CACNG2
MATN2	ACSBG1	RIPPLY3	MMAA
ARHGEF10	ARHGAP6	SLC22A31	CACNG3
CDH19	DLX1	GPD1	ZNF721
DOCK4	ST6GALNAC1	DHRS4L2	HNRNPA1
PYROXD1	SLC16A12	CASR	ENTPD2
ETS1	HSPA12B	ALOX12	KNL1
HOXB13	LGALS3BP	RNF220	LRRN3
DNAAF10	TMEM229B	CHD3	ADHFE1
PDZD2	FERMT3	CALM2	ACSL6
PODXL	HTR1E	ARHGEF2	PLEKHA5
RGS7	ATP2C1	TSPYL5	TTC39B
CNMD	TRIP6	TMEM45B	PABIR3
WASHC4	SHISA9	ADM2	MTUS1
TTI1	EMP2	TNS1	SST
GALNT5	TNFSF10	CAMSAP1	MAPK10
FIGLA	GDA	PRKAR1B	ST7
SMURF1	EMILIN1	SMURF1	ZNF839
HMGA2	ZNF587B	CARMIL2	IL23A
CCZ1	MX2	TRIT1	ZNF717
NAV3	STMN1	C1orf74	SUB1
DDX31	MCHR1	LGALS7B	TLN2
URB1	ZNF577	GALNT5	ALPK1
ZAR1	TRIO	PALM2AKAP2	CCDC83
DNM1	CLEC14A	XRCC3	STX1B
IQCK	SYNPO2	PRR5	IFITM2
MEIS1	SOX17	HOXA5	IFITM1
IRF4	BUB1B-PAK6	FOXL2NB	STXBP5
CPS1	SEPTIN9	ESR1	STX19
H2BC10	ASIC2	ZNF648	AKAP7
AKNAD1	PTK2B	GSN	AKAP6
GPSM2	MYC	MACF1	UBE2L5
DTHD1	SHROOM1	PFKFB4	CCDC102B
SMIM6	RGS3	FOXI2	ZNF709
NCAM1	EVC2	RNF17	IARS1
UBA6	SPIN2A	DMBX1	DHX34
USP34	PRLHR	NACC2	ZNF827
TNFAIP6	ANTXR2	NEUROD1	DHX36
NID2	FXYD1	KISS1R	CCDC77
AFF1	AKR1C3	OSR2	CPNE4
RASGEF1B	SNCG	BMF	RABGAP1L
MLANA	CHST15	ECEL1	ANKDD1B
PDE4B	CXCL14	ULBP1	ZRANB2
VILL	SERTAD4	HS3ST3A1	OMD
NCAM2	DLG2	GFI1	XRCC5
OTX2	LOXL4	SLC34A2	ST6GAL1
DIPK1A	CRMP1	LVRN	BCL11B
ATF7IP	TNFSF13B	RASEF	ARRDC3
MIGA1	RGS5	PRSS23	BCL11A
PDX1	KCNN1	NTRK1	INTS4
ARID1B	ERBB2	TBX21	RAB27B
KCTD6	EGFL7	TGFBI	ANK3
RERE	SLC6A12	OVOL1	AMMECR1
LDB2	IL1RAPL2	IGF2BP1	HLA-B
EHMT1	BSG	EPS8L1	ANK2
PPP2R2B	IL4R	LNX1	IFI44
KANSL1	DOK5	NTRK3	MSRA
GPHN	CTSK	TRIOBP	STAG2
DDO	PLXNB2	FIGLA	CWF19L2
LRIG2	ADAP2	IRF4	NET1
EPS8L2	FILIP1	BARHL2	GLIPR1L2
KLRG2	OGDHL	SIM2	SCN2A
	PXDN	CLEC20A	GPM6A
	CALHM2	KRT18	GPM6B
	KLHDC8B	WNK4	MAGED1
	FGFR3	CD81	TSHZ2
	LHFPL5	RALGDS	PDE1A
	NUP93	TNNC2	CSTF3
	PACSIN1	DIO2	JMJD1C
	ENPEP	RUFY4	IFI35
	CCDC8	P2RY2	MGST1
	UNC13B	PRDM13	IFIT2
	NELL1	MYLK	IFIT1
	ATXN7L1	CD7	C14ORF93
	RNF144B	USP28	HTATSF1
	PGP	PTGER3	SYNPR
	ERICH1	QRFPR	APOM
	PLIN4	GNAS	PNMA6F
	COL21A1	WDR83	TESPA1
	CFAP53	KLRG2	EPC1
	LYPD5	MEF2D	CCDC97
	DNMT3A	STXBP1	CSTF2
	VEPH1	SLC30A2	RPS11
	ADAM33	TP73	SOX6
	SH3RF2	ASIC4	H4C6
	SDR16C5	SCX	APOBEC4
	GJB6	CRYBA2	BTN3A2
	C1orf115	PHYKPL	CPLANE1
	MAPK11	SLC2A4	BTN3A1
	BEAN1	FAM3B	SIGLEC10
	ABLIM1	ARHGAP24	RHOH
	ACTN1	NOSIP	LHFPL5
	CST3	KIAA1671	PDCD1LG2
	VPS72	NSMF	BTN3A3
	ZCCHC2	TNS3	KLHL5
	ANKRD13B	SLC7A10	ITFG1
	STON2	SH3PXD2A	SYN1
	DENND3	WFDC1	FUBP1
	MAFB	HRK	UFC1
	BATF2	DGKG	SDE2
	TNS3	PLEKHG6	TLR7
	SLC16A13	USP22	PDZRN3
	KCNV1	TLX2	GRIPAP1
	RGR	PRSS56	TOMM7
	STARD8	FAAP20	TENM2
	RAB11FIP1	NOTO	CSRNP3
	SLC4A4	MAP3K6	DHX8
	EMP3	LHB	COX7B
	MTHFD1L	CLDN7	FASTKD1
	TRIM17	DNAJC22	PTPRR
	DAB1	PLEK2	PTPRO
	ABCC2	UTS2R	GRIK2
	JPH2	RASGRF1	LIAS
	TNFRSF14	FAM83B	CTSS
	ZBTB16	GABRG3	NEUROD6
	PCDH7	THBD	MAGT1
	TNFRSF1B	SAMD11	ARV1
	CYTH2	SSH1	MAP2
	PDLIM7	MED26	MAP7
	SLC22A3	BTG4	SCAND3
	ITPRIPL2	BCORL1	EPS15
	ZFYVE28	CRACR2B	MAP3K20
	BTBD19	CALD1	H3C6
	EMX2	RRM2	CC2D2A
	SNX10	BNC1	ZNF585A
	WNT10B	OTX2	GABPA
	SEMA5B	BANP	ZNF585B
	FCGRT	SERHL2	MAP4K2
	AGAP3	HPN	PRMT7
	HEYL	ARTN	RANBP2
	JCAD	CLDN3	IL32
	AKAP6	NEBL	NFYB
	BCKDHA	TCF21	METTL4
	CDKN1A	SAP25	RFTN2
	NAA38	NPBWR1	ZFX
	ECM2	SYT8	SORBS2
	LTBR	EEPD1	PCDHB13
	PTGDS	IQCE	PCDHB10
	CALHM5	CELSR1	SEC23IP
	CDC42EP3	ULBP2	DLC1
	ZMYND10	SEC14L6	NBR1
	ARHGEF9	RASGEF1A	ANTXRL
	PEAK3	CR2	PNPLA6
	CEBPD	SH3BP1	PNPLA7
	PTPN3	SHISAL2B	TACC1
	SMIM10	MPP2	VMP1
	CDRT4	OCA2	ECM2
	CCK	VPS37B	STEEP1
	LRBA	WNT1	NUDT2
	CCDC83	ALOX12B	TRAK1
	POGK	WNT7B	GNAI1
	ADAMTS9	AIM2	AKAP13
	LRRN4	KRT8	SCML1
	CRISPLD1	PSTPIP1	RSRC2
	MEF2B	CIDEB	CTNNA2
	DHRS3	BIRC5	LMO2
	CCDC81	DGKZ	RYK
	WIPI1	LHX6	TRIM59-IFT80
	DOCK6	STAP2	KLRC3
	SFTPD	CRIP2	RPL36A-HNRNPH2
	PCDHGA2	PDE4A	IRAG2
	BCAR3	CGB7	ALG14
	ADAM32	CR1L	HUWE1
	RPS6KA2	MCM10	IRAG1
	RGS6	INPP5A	LMO7
	AXIN2	PIF1	MACO1
	EFCC1	SHCBP1	ATP1B2
	C1QTNF3	OVOL2	MID1
	PRRC2A	H1-0	VCAM1
	ZNF717	NYAP1	SHISA9
	AFF2	PLEKHN1	SELENOP
	AHCTF1	CYTL1	DOK3
	COL4A4	C3orf52	ARHGAP32
	FFAR4	GCK	FAS
	NGF	TBX3	ELMO1
	ZNF114	NHERF2	YPEL1
	PCTP	MC1R	GLB1L
	SDC3	HBQ1	SCG2
	TDO2	ELFN1	UBE2K
	TMEM232	GNG8	PDE7B
	FAM20A	SLC6A16	YPEL4
	ZC3H18	RPRM	RGS18
	VSIR	FAM120B	ZFAND6
	B4GALNT1	ADAM11	PRUNE2
	HEXB	MT1A	HSD17B4
	APOM	PPP1R3B	ARID4A
	MAGEL2	TNFRSF9	HSD17B6
	PLEC	SMUG1	GIMAP7
	MPC1	KRT81	SAMD9L
	PHACTR2
	PDGFRB
	ERP29
	SMDT1
	PDE4A
	MYRIP
	LRRK2
	ANO6
	BCAN
	MED13
	FAM217B
	TFEB
	SNAI2
	SLC37A1
	KITLG
	ACBD4
	NEK6
	CLCNKB
	RGS8
	RERE
	RPL31
	TRIM8
	SPRY2
	ANTXRL
	AKAP12
	MX1
	CTSB
	PTGES
	DDX17
	NOP53
	APIP
	RUNX1T1
	LAMA4
	MAP3K6
	YIF1A
	TEX2
	AP5S1
	HINT2
	DAB2IP
	ENTREP3
	RFX1
	SELENOM
	KCTD2
	MICB
	KLF6
	MINDY2
	CFAP251
	FOXO3
	BEST1
	RALGDS
	CD1D
	MARVELD2
	CALD1
	CIART
	RPL6
	DST
	GADD45B
	PLCD1
	SH3BP2
	POMGNT1
	HELZ2
	METTL4
	HEATR6
	CCNL2
	PPP6R1
	DTD2
	MYBL1
	ZFYVE16
	ZNF425
	HOOK2
	GMPPB
	SMIM13
	ADAM17
	SCAF11
	TFRC
	ZIK1
	PEA15
	KCNN3
	PLEKHA8
	B3GALNT2
	CLBA1
	AAAS
	MPPE1
	UBE2V1
	PDGFRA
	DDX59
	TMCO3
	MORN1
	PPCS
	NDUFB10
	COPG2
	ADCK1
	TRMT1
	ZFP3
	NOL4
	CYSTM1
	TRIM4
	BLTP3A
	TJP1
	CRIM1
	SQOR
	TSPAN31
	MLST8
	TRPV3
	RFK
	BUD23
	RPS9
	RASSF1
	NDUFV3
	TMEM35B
	UBIAD1
	TCAIM
	GALNT11
	CACFD1
	PPFIA4
	LZTR1
	MCAT
	SREBF1
	CREB3L4
	COA5
	SEMA4B
	SNAP47
	ZNF358
	SECISBP2
	ALG9
	FUS
	SMG5
	CDK5
	HSD17B8
	USP35
	ISOC2
	WASHC3
	ABCB8
	ZNF581
	RNASEH2C
	ZNRD2
	ADAMTS15
	DNMT1
	HYLS1
	CENPL
	SLC35F5
	ZNF180
	EME2
	SPAG16
	PNPO
	NUDT16
	MRPL46
	ELP6
	STAT1
	ATAD3A
	RASL11A
	CAPN2
	ATAD2
	WDR38
	SBF2
	RAMP1
	HMBS
	ENDOV
	EMG1
	MDK
	CRISPLD2
	HGH1
	CACNA1S

### Sheet: 2-H3K4me3 DBGs in MEs
Table 2 H3K4me3 Module Eigengene Composition (MCI + AD)
H3K4me3	Turquiose	Blue	Brown	Black	Magenta	Grey60	Lightgreen	Yellow	Greenyellow	Darkgreen	Tan	Darkred
MCI UP DBGs	14	25	72	11	31	1	2	48	60	8	1	11
MCI DWN DBGs	29	42	88	44	21	171	106	8	9	17	15	1
MCI Total DBGs	43	67	160	55	52	172	108	56	69	25	16	12
AD UP DBGs	7	20	80	12	7	7	23	157	4	35	0	15
AD DWN DBGs	35	23	64	9	93	70	44	1	73	2	49	2
AD Total DBGs	42	43	144	21	100	77	67	158	77	37	49	17
MCI + AD DBGs (duplicates removed)	80	103	274	71	123	221	163	175	141	58	61	27
All Genes	2087	1989	1984	1816	1244	1173	931	916	824	423	398	193
Consolidated GO Term (using all genes)	Protein Synthesis, Intracellular Transport, and Ubiquitin-Mediated Degradation	Transcriptional and Phosphorylation-Dependent Regulation of Developmental Signaling	Immune Cell Proliferation and DNA Replication Dynamics	Regulation of Cellular Proteostasis via Ubiquitination, Phosphorylation, and Autophagy	Nuclear and Mitochondrial Gene Expression Machinery Biogenesis	Synaptic Transmission and Neuronal Ion Homeostasis Regulation	Regulation of Synaptic Signaling and Intracellular Signal Transduction Pathways	Transcriptional Regulation of Neurogenesis and Inflammatory Signaling	Cell Adhesion and Synaptic Organization in Neural Development	Regulation of GTPase Signaling and Synaptic Communication	Epitranscriptomic Regulation and Mitochondrial Gene Expression	Extracellular Matrix Remodeling, Wnt Signaling and Transcriptional Regulation
%age MCI+AD DBGs	3.83325	5.17848	13.8105	3.90969	9.88746	18.8406	17.5081	19.1048	17.1117	13.7116	15.3266	13.9896
Turquoise MCI+AD DBGs (Up+down)
Blue MCI+AD DBGs (Up+down)
Brown MCI+AD DBGs (Up+down)
Black MCI+AD DBGs (Up+down)
Magenta MCI+AD DBGs (Up+down)
Grey60 MCI+AD DBGs (Up+down)
Lightgreen MCI+AD DBGs (Up+down)
Yellow MCI+AD DBGs (Up+down)
Greenyellow MCI+AD DBGs (Up+down)
Darkgreen MCI+AD DBGs (Up+down)
Tan MCI+AD DBGs (Up+down)
Darkred MCI+AD DBGs (Up+down)

### Sheet: 3-H3K27me3 DBGs
Table 3 All H3K27me3 Differentially bound genes in MCI and AD
Genes with H3K27me3 gains in MCI (ranked by FC)	Genes with H3K27me3 losses in MCI (ranked by FC)	Genes with H3K27me3 gains in AD (ranked by FC)	Genes with H3K27me3 losses in AD (ranked by FC)
ABCC3	ACSL4	ABR	KRTAP13-1
ABCC6	ACSM2B	ABTB3	ANKRD29
ABCG2	ADAMTS14	ACAP1	CSGALNACT1
ABLIM1	ADORA2B	ACKR3	RADX
ABO	AIFM1	ACOT9	KRTAP4-8
ABR	APC2	ACSF3	ALG13
ABTB3	ARAF	ADAM11	ACSL4
ACSL4	ARHGAP8	ADAM33	MID2
ACTA1	ARHGEF3	ADAMTS10	OLFM1
ACTG1	ARHGEF40	ADAMTSL3	RRAGB
ACTN1	ASB14	ADAMTSL5	SLC9A6
ADAM33	ATP2B3	ADCY1	PCDHB3
ADAMTS10	ATP7A	ADCY2	SCN10A
ADAMTS9	AWAT2	ADCY4	MYL2
ADCY1	BCAR3	ADCYAP1R1	ASB9
ADCY2	BCOR	ADGRA2	OR4K14
ADGRA2	BEX3	ADRA2C	CNTN3
ADGRD2	BGN	AGAP2	PF4
ADRA1D	BLNK	AGPAT2	EPHA3
ADRB1	BMP15	AGXT	CD86
AGPAT2	BTBD17	AIFM1	ENPEP
AHNAK2	CACNG7	AKAP13	SPESP1
AHRR	CASP14	ALDH3B2	CD84
AIFM3	CBLL2	ALG13	PAGE3
AIM2	CCL23	ALKAL2	CIB4
AKAP13	CCNJL	ALPP	TCEAL1
ALDH1L1	CD22	AMN	TPTE
ALOX12B	CD38	ANHX	SERTM2
ALPP	CD3E	ANK1	DOCK11
ALX3	CD5L	ANKLE1	NLRP9
AMER3	CD84	ANKRD18B	WDR72
AMPH	CD99	ANKRD30BL	NLRP5
ANK1	CDHR1	ANKRD33B	GPC3
ANKFN1	CDKL5	ANKRD34B	CPNE4
ANKRD24	CES1	ANO1	HMCN1
ANKRD30B	CFAP97D2	ANO2	GPC5
ANKRD30BL	CHM	ANO9	GHSR
ANKRD33B	CLEC3A	APOB	RPRM
ANKRD34B	CNKSR2	AREG	YES1
ANKRD34C	COL4A5	ARHGAP4	TRPC7
ANO1	CPLX2	ARHGAP8	TSLP
ANO2	CPVL	ARHGDIG	NONO
ANPEP	CR1L	ARHGEF16	OR10C1
ANTXR1	CT47A1	ARHGEF3	MYO5B
APCDD1L	CXCR3	ARHGEF7	CASK
APOE	CXCR4	ARID3C	IPCEF1
ARC	CYP11B1	ASB2	IL17RD
AREG	CYP11B2	ASPG	IGSF10
ARHGAP27	CYP24A1	ATCAY	MAP7D2
ARHGAP45	DMD	ATP10A	MAK
ARHGAP8	DNAJB8	ATP6AP1	TAB3
ARID3C	DNMT3L	ATP6V1B1	CYLC1
ARL5C	DPYSL4	ATP8B3	NANOG
ART5	DPYSL5	AVPR2	PIN4
ASB18	DUSP22	AXL	PAEP
ASCL2	DYRK4	B3GNT7	GTSF1
ASS1	EPB41L4B	BDKRB1	HLA-DRB1
ATCAY	F2RL1	BNC1	MS4A7
ATP10A	FAM83C	BOD1L2	GRIA3
ATRX	FRMD4B	BOLL	FMR1
AXL	FRMPD4	BRINP1	GFI1
B3GNT5	GABRP	BSPH1	KLHL14
BAIAP3	GCNT2	C11orf21	ETS1
BCAT1	GHRHR	C1orf167	IKZF3
BDNF	GIMAP5	C1QL1	ARHGAP6
BEGAIN	GLDC	C1QL3	RNF212
BHLHA9	GPC3	C1QL4	TRPM3
BMPER	GPC5	C2CD4D	TSPAN7
BOD1L2	GRIA3	C6orf141	ZNF280C
BRINP1	GRIK3	CA5B	ADGRG7
C1orf115	GRIPAP1	CA8	ARSL
C1orf87	GRTP1	CABLES1	KRTAP4-4
C1QL1	GTPBP6	CACNA1A	PLCG2
C1QL3	H2BC1	CACNA1G	MUC16
C1QL4	HDX	CACNG3	SOX6
C2CD4B	HHIP	CACNG5	PCDHA7
C2CD4C	HLA-B	CACNG8	GLYATL1
C6orf141	HLA-DQA2	CALCR	IL15
CA5B	HLA-DQB1	CALN1	MRGPRX3
CABLES1	HLA-DRB1	CAMK2N2	TSC22D3
CACHD1	HUWE1	CASZ1	TFEC
CACNA1G	IDS	CATSPERG	TMEM174
CACNA1H	IGFL4	CBX2	PJA1
CACNA2D3	IL17RD	CCDC120	LILRB4
CACNG3	JADE3	CCDC170	GCNA
CACNG5	KBTBD13	CCDC80	MYH1
CACNG8	KCNK9	CCDC92B	CUL4B
CALB1	KEL	CD209	HLA-DQB1
CALCB	KIRREL3	CD300LG	CDK1
CALCR	KLK10	CD34	ARHGEF3
CALY	KLK11	CD38	FOXD4L4
CAMK1G	KLK15	CD6	CPM
CARD11	KLK8	CD99L2	GRIPAP1
CARMIL1	KRT72	CDC42EP1	TENM1
CARMIL2	KRT74	CDH15	ZCCHC13
CASR	LCE2D	CDH22	ST6GALNAC2
CBLN4	LILRB4	CDHR5	PTPRR
CBX8	MAGEA10	CEACAM18	CHM
CCDC170	MAGEA3	CEACAM21	STC1
CCDC3	MAGEB17	CELF5	ACSM2B
CCDC80	MAMLD1	CELSR1	EHHADH
CCDC92B	MAP7D2	CERS3	CD99L2
CCKAR	MDFI	CFAP46	AREG
CD1D	MECP2	CFAP92	KRT20
CD209	MEGF10	CFD	SMIM9
CD36	MFSD4A	CGAS	CASP14
CD6	MID1	CHD5	BOLL
CD70	MOBP	CHP2	MED14
CD8A	MOCOS	CHRM4	PDZD11
CD99	MOG	CHST15	CD38
CDCA7	MROH2A	CHST8	CYTIP
CDH15	MSN	CHTF18	HLA-DQA2
CDK5R2	MTUS1	CIITA	SPRR2D
CDO1	MUC5B	CIMAP2	HLA-DQA1
CDX1	MYH14	CLDN10	SIGLECL1
CDYL2	MYL2	CLDN9	NLGN4X
CEBPB	NAP1L3	CLEC14A	OVCH2
CELF2	NCMAP	CLIC1	DEFB118
CELF5	NKAIN1	CLIC4	ATRX
CELSR1	NKRF	CLPSL1	TMEM176B
CERS3	NLGN4X	CLUL1	THOC2
CFAP300	NLRP5	CNFN	P2RY10
CFAP92	NLRP9	CNKSR2	F5
CFD	NPHS1	CNN2	LCE1E
CGREF1	ONECUT1	CNPY1	ANO1
CHD5	OPLAH	COL13A1	TIAM2
CHRM3	OR10H5	COL18A1	LCE2D
CHRM4	OR11A1	COL22A1	OAF
CHST11	OR13H1	COL27A1	RP1
CHST15	OR4E1	COL2A1	ABCB11
CHST8	OR4K17	COL5A3	COL4A5
CIITA	OR51S1	COL6A1	TAFA1
CILP2	OR6B3	COX4I2	RAB9A
CIMAP2	OR7C1	CPLX1	CCDC170
CLDN10	PADI1	CPNE9	CCDC60
CLEC4G	PAGE3	CPZ	CBLL2
CLIC1	PALLD	CRB2	CDCA7L
CLIC5	PCBP3	CREB3L3	UCMA
CLIC6	PCDH17	CRIP1	FOXI3
CLVS1	PDK3	CRLF1	ITGB3
CNGA3	PERM1	CST4	CD163L1
CNTN1	PGK1	CST6	CD5L
CNTNAP3B	PGM5	CTRB2	LYZL2
COL13A1	PHF8	CXCR2	SNX12
COL18A1	PIGA	CXorf38	RBM3
COL22A1	PIN4	CYP17A1	PTPRZ1
COL23A1	PJA1	CYP2B6	RNASE9
COL24A1	PLCD1	CYP4A11	AIFM1
COL25A1	PLD5	CYP4F12	SLITRK4
COL26A1	PLP1	CYP4F8	IGF2BP2
COL27A1	PLXNA3	DAPK1	IGF2BP1
COL2A1	PNOC	DCDC2C	HDX
COL4A2	POTEA	DCLK3	RSPO2
COL5A1	PRAF2	DEFB123	PGM5
COL5A3	PRPS2	DEGS2	IGF2BP3
COMP	PTK6	DENND1B	ATP7A
COX4I2	PTPRU	DENND3	RNF113A
CPLX1	RAB33A	DIPK1B	PIWIL1
CPNE4	RBM3	DLL3	KRTAP10-1
CRABP1	RCAN3	DMD
CRACR2B	RGS3	DNAH11
CRIP1	RNASE9	DNAH3
CRLF1	RNF17	DNAH8
CRYBG1	ROBO3	DOC2A
CRYGN	RPGR	DOC2B
CSPG4	RUNX1	DOK1
CST6	SAGE1	DPEP1
CTXN2	SATL1	DPP6
CUL4B	SCGB1D1	DRD2
CXCR2	SCML2	DRD4
CYP11A1	SCN10A	DUOX1
CYP27B1	SEC14L4	DUSP9
CYP2B6	SEMA6A	DYNC2I2
CYP4F2	SEPTIN6	ECE2
CYP4F8	SERPINA5	EDARADD
CYS1	SHISA7	EDNRB
DAB1	SIGLEC12	EEF1A2
DACT2	SIGLEC7	EFNA2
DAPK1	SIGLECL1	EFNA5
DCHS2	SLAMF7	EGR4
DCLK3	SLC22A31	ELANE
DDN	SLC30A8	ELFN2
DEFB104B	SLC4A8	EMX1
DENND1B	SLITRK4	EPHA2
DENND3	SMC1A	EPN3
DES	SPACA7	EPX
DGKZ	SPHKAP	ERBB3
DHRS3	SRPK3	ERFE
DIPK1B	ST18	ESPN
DKKL1	ST8SIA2	EVC2
DLG2	STEEP1	EYA2
DLGAP2	SULF1	EZR
DLGAP4	SYN1	F2RL1
DMD	SYNDIG1	F2RL3
DMKN	SYNGR3	FAM3B
DMRTA1	TCEAL1	FAM43B
DNAH11	TERT	FAM53A
DNAH8	TEX13A	FARP1
DOC2B	TFE3	FBRSL1
DOK1	TFEC	FBXL16
DOK5	TGFBR2	FEV
DPEP1	TGIF1	FFAR4
DPP6	TMEFF2	FGD3
DPYS	TMEM174	FGF8
DSP	TNS1	FGFR3
DUSP5	TPO	FLI1
DYNC2I2	TPTE	FLNA
EBF3	TREM1	FOXI2
ECE2	TREX2	FOXO4
ECEL1	TTC38	FRMD3
EDARADD	UMOD	FRMD4A
EFNA5	USP26	FSCN2
EFNB3	VCF2	FST
EGFL7	XPNPEP2	FSTL1
EGFR	ZAP70	FUOM
EGR4	ZBP1	G6PD
ELAVL4	ZDHHC9	GABRA3
ELFN1		GABRE
EMX1		GAL3ST2
EPB41L1		GALNT13
EPB41L3		GALNT17
EPHX3		GAREM2
EPN3		GARIN3
ERBB2		GARIN4
ERICH3		GARIN5B
ESAM		GCH1
ETNPPL		GDF15
ETS2		GFAP
ETV3L		GFRA2
EYA2		GFRA3
F11R		GHRHR
F13A1		GHSR
F2RL1		GJA4
FAM110C		GJA5
FAM149A		GLIS1
FAM153CP		GLP1R
FAM163B		GLT1D1
FAM20A		GNL3L
FAM43B		GP5
FARP1		GPC6
FBLIM1		GPKOW
FBLN7		GPM6B
FBN3		GPR132
FBXL16		GPR143
FBXO41		GPR20
FFAR4		GPR6
FGD5		GPRC5A
FGF11		GRAMD1B
FGF4		GREB1L
FGFR3		GRIK3
FGR		GRIN1
FHL3		GRIP2
FLI1		GSG1L
FLT4		GUCA1A
FNBP1L		H4C9
FOSL1		HAPLN2
FOXD1		HAS1
FOXE3		HAUS7
FOXI2		HCRTR1
FOXQ1		HDAC10
FRMD3		HDAC6
FRMD4A		HK1
FSCN2		HKDC1
FSTL1		HMGA2
G6PD		HNF4G
GABRA1		HS3ST4
GABRB3		HSD17B12
GAL3ST2		HSPA12B
GALNT17		ID2
GALNT9		IDS
GALR3		IFITM1
GAREM2		IGFBP2
GATA5		IGLON5
GCH1		IGSF21
GDF15		IGSF3
GFAP		IL21R
GFRA1		IL7
GFRA3		IL9R
GGTA1		INHBB
GJA4		INSL3
GJC1		IQANK1
GLB1L3		IQSEC2
GLI3		IQSEC3
GLP1R		IRF5
GLRA3		ITGA11
GLT1D1		ITGA4
GLYATL2		ITGAM
GNAL		ITGB2
GP5		ITIH5
GPC6		ITPRIPL2
GPM6A		IVL
GPR143		JAKMIP1
GPR153		JCAD
GPR156		JPH4
GPR161		KANK3
GPR20		KASH5
GPR6		KAZN
GPR88		KCNG2
GPRC5A		KCNH7
GPRC5C		KCNH8
GRAMD1B		KCNK12
GRIK5		KCNK13
GRIN2C		KCNK4
GRIN2D		KCNK5
GRM5		KCNK9
GSX1		KCNN1
GZMK		KCNQ1
H3C10		KCNQ2
HACD4		KCNT1
HAPLN3		KCTD15
HAS1		KCTD16
HBA1		KIF26B
HBA2		KISS1R
HBM		KLC3
HCN4		KLF2
HDAC10		KLHDC7A
HDC		KLHDC8B
HES3		KLK2
HK1		KLK7
HKDC1		KRT7
HMGA2		KRT79
HOOK1		KRT8
HRH1		KRT83
HRH2		KRTAP10-6
HRK		KSR2
HS3ST2		L1CAM
HSD17B12		LBH
HSPA12B		LCE7A
HSPB8		LCK
HTR1A		LCN1
HTR1E		LDAF1
HTRA4		LGR6
ICAM5		LHFPL3
ID2		LHX5
IDS		LIF
IGF1		LILRB2
IGF2BP1		LILRB3
IGF2BP2		LINC03040
IGFBP1		LMTK3
IGFBP2		LOXL3
IGFBP3		LRCOL1
IGLON5		LRMDA
IGSF21		LRRC25
IGSF3		LRRC30
IHO1		LRRC32
IKZF3		LRRN2
IL17RD		LSR
IL17REL		LTBP4
IL4R		LY6L
IL7		LYPD3
IL9R		MAF
INSL3		MAGEA8
IQCA1		MAJIN
IQSEC3		MAMLD1
ISLR2		MAOA
ISM1		MAST1
ISYNA1		MCTS1
ITGA4		MEAK7
ITGAM		MEDAG
ITPKA		MEGF6
ITPRIPL2		MEIS3
JAG2		MFGE8
JAK3		MID1
JAML		MLC1
JCAD		MMEL1
JPH4		MMP28
KANK3		MOS
KASH5		MPPED2
KAZALD1		MROH6
KCNA3		MRPS22
KCNH7		MSMB
KCNJ12		MTUS1
KCNJ4		MUC12
KCNJ6		MUC16
KCNK13		MUC5B
KCNK17		MYBPC1
KCNK5		MYBPC2
KCNN1		MYL2
KCNQ2		MYT1L
KCNT1		N4BP3
KCNV1		NALF1
KCTD15		NAT2
KDF1		NEFL
KIAA0040		NEUROG1
KIF7		NFATC1
KLC3		NGF
KLF2		NKX6-3
KLHDC8B		NODAL
KNDC1		NOS1
KRT222		NOS3
KRT7		NOTUM
KSR2		NOX5
L1CAM		NOXO1
LACTBL1		NPHS1
LAMA3		NPTX2
LAMB1		NPW
LAMC3		NR4A2
LBH		NRCAM
LBX2		NRTN
LCK		NTNG2
LDAF1		NXNL1
LGI1		OCLN
LGR6		OLFM1
LHCGR		OPRD1
LHX5		OR4K13
LIN28A		OVOL2
LINC03040		P2RX5
LINGO1		PADI4
LIPG		PAMR1
LMNTD2		PAPPA
LOXL2		PAPPA2
LPAR2		PCDH7
LRCOL1		PCDHB8
LRFN5		PCSK6
LRMDA		PDCD1
LRRC32		PDE10A
LRRC4C		PDE2A
LRRN2		PDE4C
LRRTM1		PDE4D
LSR		PDIA6
LTBP4		PEBP4
LTBR		PERM1
LY6L		PEX10
LY75-CD302		PGK1
LYN		PGM5
LYPD6B		PHACTR3
M1AP		PLCG2
MAP3K20		PLEC
MAP3K8		PLEKHG5
MARVELD3		PLEKHN1
MAST1		PLPP2
MDFI		PLPP4
MDFIC		PLXNA3
MEDAG		PNMT
MEGF6		PNPLA1
METRNL		PODNL1
MFGE8		POLD4
MGAT4D		POTEA
MGAT5B		POU6F2
MICA		PPFIA4
MIXL1		PPM1N
MKRN2OS		PRAF2
MLNR		PRAMEF18
MME		PRAP1
MMEL1		PRDM16
MMP17		PRICKLE3
MMP28		PRKCG
MPPED1		PRKG1
MPPED2		PROC
MPZL3		PROP1
MROH6		PRR36
MUC12		PRSS33
MXRA8		PRSS51
MYBL2		PRSS56
MYBPC1		PRTN3
MYH1		PSD
MYO10		PSTPIP2
MYO1B		PTGER2
MYO5B		PTPN5
MYO5C		PXDN
MYO7A		RABL6
N4BP3		RAC2
NALF1		RANBP17
NAT2		RAP1GAP2
NCAN		RARRES2
NEFL		RBBP8NL
NETO1		RBFOX1
NFATC2		RBFOX3
NFATC4		RBMS1
NGF		RBPJL
NHS		RBPMS2
NHSL1		RFPL2
NINL		RGMA
NIPAL2		RGS10
NKAIN3		RGS14
NKD2		RGS3
NKX6-1		RHBG
NMRK2		RIMS4
NODAL		RIPOR2
NOTO		RNF225
NOTUM		ROR2
NOX5		RPH3A
NPHS2		RPL10
NPLOC4		RTBDN
NPTX2		RUFY4
NR2F1		S100A7A
NRCAM		SAMD10
NRG1		SAMD11
NRK		SAPCD2
NRN1		SCARA5
NRP1		SCGB3A1
NSG1		SCML2
NT5E		SCN4A
NTN1		SCN4B
NTRK3		SCN7A
NTSR1		SCN9A
NXN		SCRT1
NXNL2		SCRT2
OCRL		SCUBE2
ODAD2		SDC1
OFD1		SDK2
OGT		SDR16C5
OLFM1		SEMA6B
OLFM2		SEMA6D
OLFM3		SFRP1
OLFML2A		SGCZ
OLIG3		SGPP2
OPCML		SH2D5
OPRD1		SH3RF3
OPRK1		SHANK1
OR2B3		SHANK2
OR9K2		SHANK3
OSR1		SHISA8
OTOP2		SIGLEC6
OTP		SIGLEC8
OVOL1		SIGLEC9
OXT		SIPA1
OXTR		SLC13A5
P2RX5		SLC15A1
P2RY6		SLC16A11
P2RY8		SLC16A3
PALD1		SLC16A9
PALLD		SLC1A5
PAPPA2		SLC22A2
PAPSS2		SLC25A43
PARD3		SLC25A48
PAX5		SLC27A2
PCDH7		SLC30A3
PCDHA6		SLC34A3
PCDHGC3		SLC35F3
PCDHGC4		SLC4A11
PCSK2		SLC5A2
PCTP		SLC6A17
PDE10A		SLC6A8
PDE1B		SLC7A4
PDE1C		SLC9A3
PDE4A		SLCO2A1
PDE4C		SMO
PDE4D		SNCB
PDGFB		SNORC
PDLIM1		SNRPN
PEBP4		SOCS3
PERM1		SORCS2
PFKM		SOWAHD
PFKP		SPON1
PHACTR3		SQOR
PIK3AP1		SRD5A2
PIK3CD		SRRM4
PITX2		SRXN1
PLA2G2C		SSTR5
PLA2R1		ST8SIA3
PLCB1		STAC
PLCG2		STEAP3
PLEC		STXBP2
PLEKHD1		SULT4A1
PLEKHG1		SYBU
PLEKHG4B		SYCE1
PLEKHG5		SYN1
PLEKHN1		SYN2
PLPPR3		SYNPR
PLXNA2		SYPL2
PLXNC1		SYT10
PNMT		SYT15
PODN		SYT16
POLD4		SYT5
POTEA		SYTL1
POU2F3		TAFAZZIN
POU6F2		TAGLN2
PPARG		TAMALIN
PPFIA4		TBC1D30
PPP1R13L		TBL1X
PPP1R14C		TBPL2
PPP1R1A		TCEA2
PPP1R1B		TCEANC
PPP2R2C		TEKT4
PRDM16		TENM3
PRICKLE1		TEX19
PRICKLE2		TFAP2C
PRKG1		TFE3
PRLHR		TFPI2
PROC		THBS2
PROSER2		TIAM1
PRR35		TIAM2
PRR36		TJP3
PRR5		TLE3
PRSS22		TMEM100
PRTN3		TMEM114
PSD		TMEM132B
PSTPIP2		TMEM132C
PTF1A		TMEM179
PTGER2		TMEM184A
PTGIS		TNNT1
PTH2R		TNNT2
PTHLH		TNS1
PTP4A3		TNS3
PTPRG		TP73
PTPRQ		TPO
PVALB		TRAPPC2
PYDC1		TRIM36
RAB11FIP1		TRIM63
RAB34		TRIM67
RAB37		TRMT2B
RANBP17		TRPA1
RAP1GAP2		TRPM2
RARRES2		TSPAN11
RASGEF1A		TSPAN18
RASL10A		TSPAN4
RASSF10		TSPAN9
RASSF5		TSPO
RBAKDN		TSPYL2
RBFOX1		TTC9B
RBFOX3		TUBB8B
RBM20		TUSC3
RBMS1		UCP1
RBMS3		UHRF1
RBPMS2		UNC13A
RCN1		UNC5A
RCSD1		UNC5D
RDH13		UNC80
RDM1		UTS2R
RESP18		VIPR2
RGMA		VWA5B1
RGS14		VWA5B2
RGS6		WDR13
RGS7BP		WDR45
RGS8		WNK2
RHBG		WNT11
RHOD		WNT3
RIMBP2		WNT4
RIMS4		WNT5A
RIPOR2		WNT7A
RNF152		WNT9A
ROBO2		WNT9B
RPH3A		WTIP
RPS6KA2		ZNF114
RRAD		ZNF232
RRAS2		ZNF469
RSPO1		ZNF599
RTN4RL1		ZNF683
RTN4RL2		ZSCAN10
SAMD10		ZYG11A
SAMD11
SAMD5
SCARA5
SCARF2
SCGB3A1
SCML2
SCN4A
SCRT1
SCRT2
SCUBE1
SDR42E2
SEMA6D
SEMG2
SEPTIN5
SGPP2
SH3RF2
SH3RF3
SHANK1
SHANK2
SHC3
SHISA9
SHISAL2B
SIGIRR
SIGLEC15
SIX4
SKAP2
SLC12A5
SLC12A7
SLC13A5
SLC15A1
SLC15A3
SLC16A11
SLC16A13
SLC16A3
SLC17A1
SLC17A6
SLC17A7
SLC18A2
SLC1A1
SLC1A5
SLC22A31
SLC2A14
SLC30A10
SLC30A3
SLC34A2
SLC35D3
SLC35F3
SLC40A1
SLC4A3
SLC5A7
SLC6A16
SLC6A17
SLC6A3
SLC6A7
SLC7A4
SLC8A3
SLC9A3
SLCO2A1
SLCO4A1
SLFN12
SMC1B
SMIM10
SMO
SMOC2
SMTNL2
SNAI2
SNCB
SNTB1
SNTG1
SNX31
SOHLH1
SORBS2
SORCS1
SORCS3
SOST
SOX6
SPEG
SPON1
SQOR
SRC
SRD5A2
SRRM3
SRRM4
SSBP4
SSTR1
SSTR2
ST14
ST8SIA3
ST8SIA4
ST8SIA6
STAC
STAC2
STAG2
STAT4
STEAP2
STEAP3
STIM1
STK32A
STXBP5L
SULF2
SULT4A1
SUSD1
SVIL
SYBU
SYCN
SYNPR
SYPL2
SYT10
SYT13
SYT16
SYT4
SYT5
TAB3
TAC1
TAFAZZIN
TBC1D30
TBC1D8B
TBC1D9
TBPL2
TBX1
TBX21
TCEA2
TCEAL7
TCERG1L
TDRD10
TEKT4
TENM4
TERT
TESMIN
TEX15
TFPI2
TGFBI
THBD
TINCR
TJP3
TLE3
TM6SF1
TMC5
TMEM100
TMEM114
TMEM132D
TMEM190
TMEM200A
TMEM200B
TNFRSF10B
TNFRSF10D
TNK1
TNNT1
TNS1
TNS3
TOM1L1
TOX2
TPBG
TRIB3
TRIM36
TRIM6
TRIM71
TRPC7
TRPM2
TRPM4
TRPM8
TRPV4
TSHZ2
TSPAN4
TSPAN9
TUBA8
TUBB6
TUBB8
TUSC3
UBE2QL1
UBXN10
UCP1
UNC13A
UNC5D
UNC80
UTF1
UTRN
UTS2R
VAV3
VIPR2
VWA5B2
WASHC1
WIF1
WIPF3
WNK4
WNT1
WNT7A
WNT7B
WNT9A
WTIP
WWC1
XKR4
YBX3
ZBTB7C
ZC3H12B
ZFAND1
ZFP36L1
ZFR2
ZNF114
ZNF215
ZNF280A
ZNF469
ZNF595

### Sheet: 4-H3K27me3 DBGs in MEs
Table 4 H3K27me3 Module Eigengene Composition (MCI + AD)
H3K27me3	Turquiose	Blue	Black	Pink	Cyan	Red	Magenta	Purple	Greenyellow	Tan	Salmon	Midnightblue
MCI UP DBGs	164	9	210	305	2	4	5	0	2	2	0	0
MCI DWN DBGs	6	44	0	2	17	10	11	13	0	20	7	0
MCI Total DBGs	170	53	210	307	19	14	16	13	2	22	7	0
AD UP DBGs	174	30	49	161	3	46	9	6	1	0	5	5
AD DWN DBGs	3	22	11	1	17	0	0	0	3	10	0	0
AD Total DBGs	177	52	60	162	20	46	9	6	4	10	5	5
MCI + AD DBGs (duplicates removed)	290	99	238	347	34	58	22	19	6	31	12	5
All Genes	1138	894	862	747	402	353	148	75	67	62	57	35
Consolidated GO Term (using all genes)	Wnt Signaling and Transcriptional Regulation of Neuronal Differentiation (MAPK)	Immune Defense Signaling and Leukocyte Chemotaxis	Synaptic Signaling and Neuronal Ion Tansport 1	Synaptic Regulation and Neuronal Ion Transport 2	Wnt Signaling and Cytoskeletal Dynamics in Cellular Morphogenesis	GPCR-Mediated Signaling and Transcriptional Control of Cell Migration	Cell Adhesion and Membrane-Mediated Transport	Ion Homeostasis and Dopaminergic Neurogenesis Regulation	Transcriptional Regulation of Neuronal Differentiation and Axonogenesis	Regulation of Neuronal Adhesion and Projection Development	Regulation of Proteolytic Activity and Synaptic Signaling Dynamics	Regulation of Enzymatic Activity and Ion Transport Dynamics
%age MCI+AD DBGs	25.4833	11.0738	27.6102	46.4525	8.45771	16.4306	14.8649	25.3333	8.95522	50	21.0526	14.2857
Turquoise MCI+AD DBGs (Up+down)
Blue MCI+AD DBGs (Up+down)
Black MCI+AD DBGs (Up+down)
Pink MCI+AD DBGs (Up+down)
Cyan MCI+AD DBGs (Up+down)
Red MCI+AD DBGs (Up+down)

### Sheet: 5-ChIPseq RNAseq corr
Table 5 Correlation of histone ChIP-seq with RNA-seq data in MCI and AD
Downregulation	[K4 DWN in MCI+AD] and [Mayo DWN]:	[K27 UP in MCI+AD] and [Mayo DWN]:	[K4 DWN] and [K27 UP] and [Mayo DWN] :		Upregulation	[K4 UP in MCI+AD] and [Mayo UP]:
	GNAL	ADAM11	CACNG3			RFX4
	NELL2	ADCY1	CPLX1			MXI1
	TLN2	ANK1	FFAR4			TRIOBP
	USP13	ANKRD30BL	GABRA3			ZNF366
	PNMA6F	ANO1	GRIP2			TMC1
	CAMTA1	ARHGEF3	MYT1L			TCF12
	FBXL22	ARID3C	PTPN5			FN1
	GRIP2	ASB2	RBFOX1			GPRC5C
	PDE1A	ATCAY	RPH3A			MYZAP
	SST	C1QL3	SDR16C5			UGT8
	HTR1A	CACNA1G	SLC7A4			ASPRV1
	CACNG3	CACNG3	TRIM36			CLDND1
	SIDT1	CACNG8	CBLN4			VSIR
	SHROOM2	CALN1	CHRM3			ADAMTSL3
	MAPK6	CAMK2N2	CLVS1			CHN2
	ATP8A2	CD38	CPNE4			RAB31
	ARSG	CDH22	DAB1			PLXNB2
	JAZF1	CDHR5	DLG2			KANK1
	CTXN3	CFAP46	ELAVL4			ZBTB20
	SMPDL3B	CHRM4	GNAL			CLEC5A
	FRMPD2	CLUL1	HTR1A			CLCA4
	UBXN10	CPLX1	KCNV1			NPC1
	KIAA0408	DCLK3	LRRC4C			CPQ
	VWA3A	DPP6	PRLHR			CR1
	GABRG3	EPX	RGS6			FBXO2
	DPP10	ERFE	RGS8			RUNX3
	ANKRD55	FFAR4	RIMBP2			GAREM2
	CBLN4	GABRA3	SH3RF2			TMCC2
	ARHGAP32	GALNT13	SHISA9			PRCP
	XKR4	GALNT17	SLC17A6			LCTL
	SERTM1	GFRA2	SSTR1			TNS1
	PNPLA5	GLT1D1	SYT4			LGALS3
	FOCAD	GREB1L	TCEAL7			KIAA0930
	KCNC2	GRIK3	TMEM200A			DZIP1L
	TMEM200A	GRIP2	UBXN10			SOX7
	RSRC1	HAS1	XKR4			ITPRID2
	SLC7A4	IDS				STK40
	NSG2	IGSF3				GIPR
	PTPN5	KAZN				SLC44A1
	R3HDM1	KCNG2				CHRAC1
	C2orf80	KCNH7				SEC14L1
	SSTR1	KCNH8				ERBIN
	CUX2	KCTD16				NEDD4
	CPLX1	KLK7				SIPA1
	RIMBP2	KSR2				TRAF3IP2
	SH3KBP1	LBH				MID1
	FGF12	MEIS3				FAP
	DCX	MPPED2				ZFAND3
	SLC17A6	MUC5B				CLEC18B
	GABRA3	MYT1L				NDRG1
	DLX1	N4BP3				ARHGAP35
	SHISA9	NEFL				RXRG
	GDA	NKX6-3				WSCD1
	MCHR1	NODAL				QDPR
	PTK2B	NOS1				COL6A3
	SPIN2A	NOX5				CDH19
	PRLHR	NPTX2				ETS1
	DLG2	PAPPA2				PODXL
	IL1RAPL2	PDE10A				CNMD
	OGDHL	PRKCG				TNFAIP6
	NUP93	PRTN3				AFF1
	NELL1	PTPN5				MLANA
	LYPD5	RANBP17				EHMT1
	VEPH1	RBFOX1				SLC12A4
	SH3RF2	RGS10				TMEM184B
	SDR16C5	RPH3A				SLC52A3
	MAFB	SCN7A				PRDM6
	KCNV1	SDR16C5				TRPV3
	MTHFD1L	SH2D5				MYH9
	DAB1	SHANK2				MKNK2
	SNX10	SLC27A2				FAM167B
	WNT10B	SLC30A3				MGLL
	SEMA5B	SLC6A17				ZGLP1
	AKAP6	SLC7A4				NCAN
	ARHGEF9	SLC9A3				MDGA1
	PTPN3	ST8SIA3				RFX2
	ADAM32	SULT4A1				PLEC
	RGS6	SYCE1				LILRB3
	EFCC1	SYN2				PYCR1
	FFAR4	SYT10				PREX1
	TDO2	SYT16				RFLNA
	TMEM232	SYT5				PIAS4
	MAGEL2	TBC1D30				KRT19
	KITLG	TENM3				TMBIM1
	RGS8	TRIM36				MT1H
	DTD2	TRIM67				SKI
	ZFYVE16	TUSC3				DUSP9
	MPPE1	UNC13A				LMO2
	COPG2	UNC5D				LHX1
	CDK5	UNC80				SH3BP4
	HSD17B8	VWA5B2				CPXM2
	STAT1	WNT11				ICAM1
	TRIM36	ACSL4				TMEM275
	ADRA1B	ADRA1D				CFD
	CHRM3	AMPH				NEK6
	CACNG2	ANKRD30B				TMEM45B
	ITFG1	ANKRD34C				GSN
	DHRS9	APCDD1L				NACC2
	NAV3	BCAT1				RASEF
	TESPA1	BDNF				PRSS23
	BCL11A	BMPER				TGFBI
	CDH9	CACNA2D3				KRT18
	SIGLEC10	CALB1				CD81
	LNX1	CALY				TNNC2
	GPR158	CAMK1G				P2RY2
	MGAT4C	CARD11				SCX
	PTPRR	CBLN4				SLC2A4
	RPH3A	CDK5R2				NSMF
	RASAL2	CGREF1				TNS3
	TLR10	CHRM3				MAP3K6
	TYRP1	CLVS1				THBD
	NRXN3	COL24A1				SAMD11
	RBFOX2	COL25A1				CALD1
	CDH18	COL26A1				NEBL
	SCG2	CPNE4				CELSR1
	TENM2	CTXN2				PSTPIP1
	SCOC	DAB1				BIRC5
	SYT4	DCHS2				CRIP2
	SCN2A	DLG2				PIF1
	RGS4	DLGAP2				GCK
	GABRG2	DMKN				TBX3
	TLR7	EBF3				SLC6A16
	PABPC1L2A	EFNB3				MT1A
	ACSL6	ELAVL4				PPP1R3B
	DLGAP1	ELFN1
	GPR52	EPB41L3
	PPP1R2	ERICH3
	CLVS1	FAM163B
	CNTNAP2	FBLN7
	NEUROD6	FBN3
	BTBD8	GABRA1
	NRXN1	GABRB3
	ELAVL4	GFRA1
	SVOP	GLRA3
	NYAP2	GNAL
	PHACTR1	GPR88
	FCGR3A	GRIN2D
	PCDHA5	GRM5
	LRRTM4	HBA1
	STX1B	HBA2
	PPFIA2	HCN4
	TAC3	HOOK1
	ADAM28	HRH2
	TTC39B	HTR1A
	SMIM18	ICAM5
	KMO	KAZALD1
	ANKS1B	KCNA3
	CDH12	KCNV1
	C11orf87	KRT222
	FBXW7	LAMB1
	ANK3	LRFN5
	P2RY13	LRRC4C
	RBM3	LRRTM1
	SUB1	LYPD6B
	IPCEF1	MPPED1
	GSTO2	MYO5B
	SLITRK1	NETO1
	CHM	NIPAL2
	MEF2C	NRG1
	DACH2	NRN1
	TRIM66	NSG1
	GPR22	NTSR1
	CCNB3	OLFM3
	TCEAL7	OPCML
	CPNE4	PCDHA6
	PTPRO	PCDHGC4
	OXR1	PCSK2
	MYT1L	PDE1B
	MAP2	PLCB1
	GPCPD1	PLEKHD1
	CDK14	PLXNC1
	DHX36	PPP1R14C
	LMO7	PRICKLE1
	GAP43	PRLHR
	PRKACB	PRSS22
	LRRC4C	PTH2R
	GRIA2	PTHLH
	CSRNP3	PVALB
	FLRT3	RASSF5
	FPGT-TNNI3K	RGS6
	NDUFB5	RGS7BP
	RAB27B	RGS8
	RBFOX1	RIMBP2
	GON4L	ROBO2
	GRIK2	SAMD5
	LANCL1	SH3RF2
	STOX2	SHC3
	ADAT2	SHISA9
	C4orf33	SKAP2
	SYT1	SLC12A5
	ORC5	SLC17A6
	NDUFA9	SLC8A3
	FAM156A	SNTG1
	MCM4	SORCS1
	BTBD10	SORCS3
	GLIPR1	SSTR1
	WDR12	ST8SIA4
	NCALD	STAT4
	CDC40	STEAP2
	DIRAS2	STXBP5L
	BCAS2	SUSD1
		SYT13
		SYT4
		TAC1
		TBC1D9
		TCEAL7
		TCERG1L
		TESMIN
		TM6SF1
		TMEM132D
		TMEM200A
		TOX2
		TPBG
		UBXN10
		WIF1
		WNT1
		WNT7B
		XKR4
		ZFR2
		ZNF215

### Sheet: 6-ENCODE Exp IDs
Table 6 Demographic information and ENCODE accession numbers of samples.
Experiment ID	Condition	Age Range
H3K27me3 samples
ENCSR901ZXU	Ctrl	87-89
ENCSR334FVC	Ctrl	90+
ENCSR558GCO	Ctrl	87-89
ENCSR762RMQ	Ctrl	82-84
ENCSR798YAU	Ctrl	82-84
ENCSR706PAK	Ctrl	78-81
ENCSR567VAB	Ctrl	90+
ENCSR166WJU	Ctrl	78-81
ENCSR916DKK	Ctrl	82-84
ENCSR979OTM	Ctrl	90+
ENCSR053KIS	MCI	90+
ENCSR639RKS	MCI	90+
ENCSR653OJO	MCI	87-89
ENCSR852VZG	MCI	90+
ENCSR064QOA	MCI	90+
ENCSR092IWZ	MCI	82-84
ENCSR052ETC	MCI	90+
ENCSR662MZX	MCI	90+
ENCSR346PKZ	MCI	90+
ENCSR256OOR	MCI	87-89
ENCSR914RMX	MCI	90+
ENCSR185BMK	AD	90+
ENCSR157MPY	AD	87-89
ENCSR914ETY	AD	90+
ENCSR010HNY	AD	90+
ENCSR190FSS	AD	90+
ENCSR206CIN	AD	74-77
ENCSR899PMX	AD	90+
ENCSR250CLO	AD	90+
ENCSR055JGU	AD	78-81
ENCSR832EJX	AD	85-86
ENCSR858ASK	AD	90+
ENCSR083FDD	AD	90+
ENCSR634DME	AD	87-89
ENCSR064PTX	AD	87-89
ENCSR016JFP	AD	87-89
ENCSR931QOV	AD	85-86
ENCSR957YLX	AD	87-89
H3K4me3 samples
ENCSR580RIQ	CTRL	90+
ENCSR128YOH	CTRL	78-81
ENCSR274HDQ	CTRL	90+
ENCSR314KSZ	CTRL	90+
ENCSR022FAQ	CTRL	78-81
ENCSR662BVK	CTRL	87-89
ENCSR589CXZ	CTRL	82-84
ENCSR340FUG	CTRL	87-89
ENCSR585UDE	CTRL	82-84
ENCSR406AJH	CTRL	82-84
ENCSR768YDB	CTRL	87-89
ENCSR147VUC	MCI	90+
ENCSR928SPE	MCI	90+
ENCSR943TBH	MCI	90+
ENCSR668QQL	MCI	90+
ENCSR497URO	MCI	90+
ENCSR584RKY	MCI	90+
ENCSR935EPK	MCI	87-89
ENCSR049KUR	MCI	90+
ENCSR060MAU	MCI	90+
ENCSR532STE	MCI	82-84
ENCSR313IJX	MCI	87-89
ENCSR169CRN	AD	90+
ENCSR857HWF	AD	90+
ENCSR929TOD	AD	90+
ENCSR538GXY	AD	87-89
ENCSR691JHZ	AD	90+
ENCSR252TQC	AD	87-89
ENCSR128SVE	AD	90+
ENCSR386KFO	AD	87-89
ENCSR235BES	AD	87-89
ENCSR545ZQT	AD	85-86
ENCSR706XFG	AD	90+
ENCSR135AYC	AD	90+
ENCSR548QRE	AD	82-84
ENCSR443JIO	AD	85-86
ENCSR888NRO	AD	74-77
ENCSR549BWF	AD	90+
ENCSR888EEH	AD	87-89
